# Machine learning identifies clinical sepsis phenotypes that translate to the plasma proteome: a prospective cohort study

**DOI:** 10.1101/2025.04.11.25325574

**Authors:** Thilo Bracht, Maike Weber, Kerstin Kappler, Lars Palmowski, Malte Bayer, Karin Schork, Tim Rahmel, Matthias Unterberg, Helge Haberl, Alexander Wolf, Björn Koos, Katharina Rump, Dominik Ziehe, Ulrich Limper, Dietrich Henzler, Stefan Felix Ehrentraut, Thilo von Groote, Alexander Zarbock, Martin Eisenacher, Michael Adamzik, Barbara Sitek, Hartmuth Nowak

**Affiliations:** Department of Anesthesiology, Intensive Care Medicine and Pain Therapy, University Hospital Knappschaftskrankenhaus Bochum, Bochum, Germany; Medizinisches Proteom-Center, Ruhr-University Bochum, Bochum, Germany; Center for Protein Diagnostics (PRODI), Medical Proteome Analysis, Ruhr-University Bochum, Bochum, Germany; CUBiMed.RUB, Core Unit Bioinformatics, Medical Faculty, Ruhr University Bochum, Bochum, Germany; Center for Artificial Intelligence, Medical Informatics and Data Science, University Hospital Knappschaftskrankenhaus Bochum, Bochum, Germany; Department of Anesthesiology and Operative Intensive Care Medicine, University of Witten/Herdecke, Cologne Merheim Medical School, 51109 Cologne, Germany; Department of Anesthesiology, Surgical Intensive Care, Emergency and Pain Medicine, Ruhr-University Bochum, Klinikum Herford, 32049 Herford, Germany; Klinik für Anästhesiologie und Operative Intensivmedizin, Universitätsklinikum Bonn, 53127 Bonn, Germany; Department of Anesthesiology, Intensive Care and Pain Medicine, University Hospital of Münster, Münster, Germany

**Keywords:** Artificial Intelligence, Proteomics, Cluster Analysis, Precision Medicine, Mass Spectrometry

## Abstract

**Background:** Sepsis therapy is still limited to treatment of the underlying infection and supportive measures. To date, various sepsis subtypes were proposed, but therapeutic options addressing the molecular changes of sepsis were not identified. With the aim of a future individualized therapy, we used machine learning (ML) to identify clinical phenotypes and their temporal development in a prospective, multicenter sepsis cohort and characterized them using plasma proteomics.

**Methods:** Routine clinical data and blood samples were collected from 384 patients. Sepsis phenotypes were identified based on clinical measurements and plasma samples from 301 patients were analyzed using mass spectrometry. The obtained data were evaluated in relation to the phenotypes, and supervised ML models were developed enabling prospective phenotype classification and determination of key features distinguishing the phenotypes.

**Results:** Three phenotypes and their progression across four time points in sepsis were identified. Cluster C was characterized by the highest disease severity and multi-organ failure with leading liver failure. Cluster B showed relevant organ failure, with renal damage being particularly prominent in comparison to cluster A. Time course analysis showed a strong association of cluster C with mortality and dynamic properties of cluster B. The plasma proteome reflected the clinical features of the phenotypes and revealed excessive consumption of complement and coagulation factors in severe sepsis. Supervised ML models allow the assignment of patients based on only seven widely available features.

**Conclusions:** The identified clinical phenotypes reflected varying degrees of sepsis severity and were mirrored in the plasma proteome. Proteomic profiling offered novel insights into the molecular mechanisms underlying sepsis and enabled a deeper characterization of the identified phenotypes. This integrative approach may serve as a blueprint for uncovering molecular signatures of sepsis subgroups and holds promise for the development of future targeted therapies.
