## Supplementary Table 5 for "Machine learning identifies clinical sepsis phenotypes that translate to the plasma proteome: a prospective cohort study"

### Sheet: 2024-01-05_baseline_characteris
		total (n = 384)					cluster A (n = 202)					cluster B (n = 156)					cluster C (n = 26)						post-hoc testing (p adjusted)
characteristic on day of sepsis diagnosis	unit	n	rel. freq	median	q25	q75	n	rel. freq	median	q25	q75	n	rel. freq	median	q25	q75	n	rel. freq	median	q25	q75	p	p (A vs. B)	p (A vs. C)	p (B vs. C)
age	a	383		66	56	57	201		61	51	71	156		70	62	80	26		72	61.3	76.8	<0,001	<0,001	0.025	0.565
female sex	%	151	39.3				81	40.1				58	37.2				12	46.2				0.651	-	-	-
focus of infection	%	384					202					156					26					<0,001	<0,001	<0,001	0.518
- intrabdominal	%	90	23.4				29	14.4				51	32.7				10	38.5
- bloodstream	%	21	5.5				5	2.5				12	7.7				4	15.4
- urinary tract	%	21	5.5				6	3				15	9.6				0	0
- pneumonia	%	126	32.8				78	38.6				43	27.6				5	19.2
- CNS	%	9	2.3				9	4.5				0	0				0	0
- COVID-19	%	75	19.5				58	28.7				16	10.3				1	3.8
- other	%	42	10.9				17	8.4				19	12.2				6	23.1
SOFA score	n/a	369		9	5	12	199		7	4	11	145		10	6	13	25		15	13	17	<0,001	<0,001	<0,001	<0,001
30-days mortality	%	151	39.6				58	29				69	44.5				24	92.3				<0,001	0.011	<0,001	<0,001
- survival time of patients died	d	151		7	2	14	58		12.5	6	18.75	69		4	2	12	24		2	0	3	<0,001	<0,001	<0,001	<0,001
alkaline phosphatase	U/L	344		80	58.75	115.375	185		73	57	98	134		95	62.25	139.75	25		108.5	65	206	<0,001	0.000560526	0.0120672	0.459068
absolute lymphocytes	x10³/µL	197		0.95	0.63	1.42	118		0.99	0.653	1.408	69		0.92	0.64	1.46	10		0.81	0.226	1.123	0.488	-	-	-
activated partial thromboplastin time	sec	382		42.9	37	54.725	201		39.6	35.3	46	155		45	40	57.75	26		69.95	59.3	94.875	<0,001	<0,001	<0,001	<0,001
alanine transaminase	U/L	370		29.8	16.587	74.863	194		26.425	16.888	50.75	150		32.55	14.263	77	26		1280	652.275	2204.62	<0,001	0.13169	<0,001	<0,001
amylase	U/L	256		25.25	13.8	48.425	150		25.75	14.925	50.425	91		20.7	10.95	46.7	15		34.5	25.9	50.325	0.0709	0.256981	0.256981	0.107128
arterial oxygen saturation	%	381		85.9	75.9	93.5	201		86	76.8	93.1	154		87.075	75.875	93.675	26		81.05	73.65	94.2	0.549	-	-	-
aspartate transaminase	U/L	371		49.7	25.425	121.3	194		41.475	24.025	68.412	151		55	28.5	160.15	26		2432.4	1090.58	5103.75	<0,001	0.00187301	<0,001	<0,001
base excess	mmol/L	381		0.3	-2.9	2.65	201		1.8	-0.05	4.5	154		-1.875	-3.938	0.513	26		-6.65	-10.875	-3.05	<0,001	<0,001	<0,001	<0,001
bicarbonate	mmol/L	381		26.5	24.3	28.9	201		28.2	26	30.4	154		25.15	23	26.875	26		22.15	19.525	24.375	<0,001	<0,001	<0,001	0.00465545
body temperature	°C	354		37.6	37.1	38.4	194		37.6	37.2	38.484	136		37.55	36.775	38.3	24		36.9	36.2	38.2	0.0211	0.142626	0.0265795	0.138283
C-reactive protein	mg/dL	350		14.345	8.672	25.197	188		13.115	7.56	22.142	138		17.783	9.694	29.074	24		14.245	9.593	19.227	0.00756	0.00637342	0.911106	0.295376
chlorine	mmol/L	378		106	102	109	198		107	103	110	154		105.5	102	108	26		105	103	106.75	0.00266	0.0113798	0.027069	0.335811
choline esterase	kU/L	260		3.685	2.42	4.99	144		4.275	2.953	5.118	96		3.08	1.96	4.485	20		2.44	1.515	3.287	<0,001	<0,001	<0,001	0.0331421
creatine kinase	U/L	275		185	64.9	631.5	158		165.6	56.413	556.425	99		163.15	62.3	583.067	18		1713.4	382.75	3384.1	<0,001	0.95477	<0,001	<0,001
creatinine	mg/dL	379		1.22	0.83	2.12	198		0.99	0.72	1.429	155		1.59	1.065	2.638	26		2.13	1.16	3.242	<0,001	<0,001	<0,001	0.256069
diastolic arterial blood pressure	mmHg	384		60	53.705	66.876	202		64.955	58	69.955	156		55	50.807	59.511	26		61.75	53.727	65.989	<0,001	<0,001	0.0287312	0.0287312
fibrinogen	mg/dL	281		516	392.5	666	165		545	429	687	100		488	393.625	637	16		238	138.625	393.75	<0,001	0.0987731	<0,001	<0,001
fraction of insipired oxygen	%	285		54.857	40	97	150		55	40.012	87.893	113		50.048	40	98	22		86.5	43.714	100	0.177	-	-	-
gamma-glutamyltransferase	U/L	371		59	31.5	120.5	194		52.5	31	93.75	151		73	33.75	140.5	26		70.5	31.5	146	0.0756	-	-	-
glutamate dehydrogenase	U/L	224		5.85	3.1	16.375	135		5.3	3.2	11.1	76		5.65	2.75	30.625	13		235.4	41	1338.9	<0,001	0.514922	<0,001	<0,001
heart rate	/min	384		84.257	72.136	99.841	202		81.12	69.091	95.091	156		86.045	73.125	101.795	26		103.341	88.875	109.818	<0,001	0.0202744	<0,001	0.00714931
hemoglobin	g/dL	382		8.6	7.5	10.2	201		9.3	7.7	11	155		8.3	7.475	9.7	26		7.35	6.725	8.575	<0,001	0.00579778	0.000821102	0.0378522
Horovitz index	mmHg	311		276	179	378.5	172		259.5	162.8	367	117		303	208	398	22		255.5	186	315.5	0.092	-	-	-
international normalized ratio of thrombin time	n/a	381		1.26	1.13	1.495	200		1.18	1.088	1.291	155		1.42	1.21	1.65	26		3.295	2.176	3.715	<0,001	<0,001	<0,001	<0,001
ionized calcium	mmol/L	330		1.07	1	1.12	190		1.09	1.036	1.14	122		1.05	0.99	1.11	18		0.853	0.747	0.987	<0,001	0.00169712	<0,001	<0,001
lactate	mmol/L	381		2.42	1.6	3.8	201		2	1.44	2.8	154		3	1.8	4.73	26		14.95	7.95	18	<0,001	<0,001	<0,001	<0,001
lactate dehydrogenase	U/L	357		310	214.5	489	190		304.5	219.75	439.125	141		273	191	425	26		1801.5	850.25	5018.88	<0,001	0.255736	<0,001	<0,001
lipase	U/L	288		22	14	38.725	159		22.1	15	37.15	109		18	12	36.5	20		32.45	17.5	66.9	0.102	0.261252	0.261252	0.173357
mean arterial blood pressure	mmHg	384		80	74	86.511	202		84.818	80.114	91.773	156		75	70	78.665	26		79	69.295	82.477	<0,001	<0,001	<0,001	0.117867
mechanical ventilation	%	229	59.6				121	59.9				87	55.8				21	80.8				0.055	-	-	-
norepinephrine maximum dose	mg/h	281		0.4	0	2.5	164		0	0	1.1	101		0.6	0	4	16		9	4.4	16	<0,001	<0,001	<0,001	<0,001
NT-proBNP	pg/mL	236		1728	559.137	6132.75	142		879.4	357.3	2581.1	82		4431.25	1118.25	13903.8	12		15989.2	6010.25	30604.5	<0,001	<0,001	<0,001	0.0405114
partial pressure of carbon dioxide	mmHg	381		48	42.1	56	201		48.9	42.45	56.4	154		46	41.075	54.75	26		50.5	45.15	54.025	0.127	-	-	-
partial pressure of oxygen	mmHg	362		59.7	45.5	72.8	196		58.95	45.725	69.575	143		63.8	45.1	75.05	23		51	46.6	74.55	0.341	-	-	-
peripheral oxygen saturation	%	384		88.477	82	91	202		89	84	91	156		88.091	81.318	91	26		75.05	71	86.5	<0,001	0.0836668	<0,001	0.00059344
pH	n/a	381		7.335	7.26	7.4	201		7.37	7.32	7.41	154		7.3	7.24	7.37	26		7.195	7.105	7.26	<0,001	<0,001	<0,001	<0,001
phosphate	mmol/L	335		1.13	0.785	1.468	178		1.065	0.75	1.3	133		1.16	0.84	1.56	24		1.53	1.06	1.978	<0,001	0.022466	<0,001	0.022466
platelets	x10³/µL	380		194.5	115	267.75	200		204	144.75	271.75	154		184.75	111.75	279	26		75.5	44	147.25	<0,001	0.0579938	<0,001	<0,001
potassium	mmol/L	382		4.6	4.3	5	201		4.5	4.3	4.8	155		4.7	4.385	5.2	26		5.46	4.85	6.25	<0,001	0.000511607	<0,001	0.000511607
procalcitonin	ng/mL	358		2.115	0.4	10.338	187		0.6	0.19	3.16	146		5.245	1.57	14.05	25		18.27	5.34	56.5	<0,001	<0,001	<0,001	0.00888475
prothrombin time (Quick)	%	378		69.167	55.25	81	198		76	68	86	154		60.5	48	72.75	26		22.25	20	33.75	<0,001	<0,001	<0,001	<0,001
relative lymphocytes	%	163		8.9	5.35	13.15	109		9.35	6.5	14	50		6.2	4.125	11.925	4		8.75	4.7	12.025	0.0219	0.0192023	0.917381	0.917381
sodium	mmol/L	382		137	134	141	201		139	136	142	155		136	132	139	26		137	133	139	<0,001	<0,001	0.00369975	0.626673
systolic arterial blood pressure	mmHg	384		119.542	112.807	129.045	202		125.318	118.045	134	156		114.864	108.841	122.364	26		114	107.841	118.636	<0,001	<0,001	<0,001	0.638817
thyroid stimulating hormone	µU/mL	203		0.9	0.318	2.275	120		0.898	0.272	1.988	72		1.1	0.402	3.027	11		0.681	0.166	0.811	0.0592	-	-	-
total bilirubin	mg/dL	378		0.63	0.38	1.15	199		0.545	0.345	0.895	153		0.73	0.45	1.47	26		1.282	0.921	1.896	<0,001	<0,001	<0,001	0.00197088
total cholesterol	mg/dL	293		106	80	135.5	166		113.75	94.75	140	110		90.75	67.625	125.5	17		60	37	80	<0,001	<0,001	<0,001	0.0013468
total protein	g/dL	342		5.2	4.5	5.9	183		5.5	4.85	6	134		5	4.4	5.675	25		3.735	3.15	4.3	<0,001	<0,001	<0,001	<0,001
triglycerides	mg/dL	322		156.5	107.625	217.75	173		160	107	223	128		149.75	112.5	216.25	21		164	107	216.5	0.99	-	-	-
urea nitrogen	mg/dL	379		25.218	16.05	38.85	200		21.201	14.985	33.4	153		31.3	18.1	44.785	26		31.85	18.935	49.828	<0,001	<0,001	0.0410689	0.965224
urine output	mL	287		1340	660	2200	165		1690	880	2440	105		1000	520	1940	17		290	60	500	<0,001	<0,001	<0,001	<0,001
white blood cells	x10³/µL	380		12.575	8.2	18.25	200		10.7	7.45	16.05	154		15.15	9.6	19.8	26		16.417	9.262	19.837	<0,001	<0,001	0.083056	0.740799
IL1B	pg/mL	224		5.8	3.21	9.9	100		5.51	3.37	8.5375	102		5.145	3.2	10.4	22		8	5.2	16.1	0.149	-	-	-
IFNa2	pg/mL	224		1.7	1.25	3	100		1.67	1.2075	2.89	102		1.585	1.2	2.7	22		2.9	1.6	4.3	0.005	1	0.018	0.003
IFNg	pg/mL	224		4.7	0	10.2	100		3.97	1.69	8.94	102		4.71	0	10.7	22		6.9	4	14.1	0.166	-	-	-
TNFa	pg/mL	224		6.9	3.05	12	100		7.01	3.7025	12.02	102		6.09	0	12	22		8.9	5.5	11.4	0.574	-	-	-
CCL2	pg/mL	223		305.8	152.195	582.4	100		232.105	129.873	439.993	102		328.175	182.8	588.4	21		881.5	372.3	1834.8	<0,001	0.023	<0,001	0.062
IL6	pg/mL	218		260.3	74.125	654.7	100		135.595	46.9	341.725	100		399.14	111.8	940	18		2371.9	446.7	7513.3	<0,001	<0,001	<0,001	0.01
IL8	pg/mL	223		78.4	34.895	222.8	100		49.75	28.29	91.595	102		100.96	52.5	245.3	21		736	286	1127	<0,001	<0,001	<0,001	<0,001
IL10	pg/mL	224		9.1	2.9325	26.8	100		5.04	1.865	11.4225	102		11.3	3.5	27.1	22		207.6	118.8	385.6	<0,001	0.004	<0,001	<0,001
IL12 p70	pg/mL	224		2.9	1.095	4.6	100		2.57	0	4.785	102		3.02	1.8	4.6	22		2.9	1.8	4.3	0.737	-	-	-
IL17a	pg/mL	224		0.6	0.33	1	100		0.46	0.28	0.71	102		0.62	0.3	1.1	22		0.9	0.7	1.7	<0,001	0.129	<0,001	0.028
IL18	pg/mL	222		347.1	153.87	746	100		209.735	101.035	532.602	101		436.94	204.7	871.6	21		1089.6	510.1	3954.1	<0,001	<0,001	<0,001	0.007
IL23	pg/mL	224		6.5	0	23.3	100		6.13	0	23.29	102		9.27	0	22.5	22		9	0	23.7	0.746	-	-	-
IL33	pg/mL	224		20.1	9.5375	46.8	100		22.19	12.04	46.54	102		16.67	0	45.5	22		29.3	13.9	60.8	0.157	-	-	-
